# Genetic and early environmental predictors of adulthood self-reports of trauma

**DOI:** 10.1101/2021.06.09.21258603

**Authors:** Alicia J. Peel, Kirstin L. Purves, Jessie R. Baldwin, Gerome Breen, Jonathan R.I. Coleman, Jean-Baptiste Pingault, Megan Skelton, Abigail R. ter Kuile, Andrea Danese, Thalia C. Eley

## Abstract

**Background:** Evidence suggests that retrospective self-reports of childhood trauma are associated with a greater risk of psychopathology in adulthood than are prospective measures. However, it remains unclear why retrospectively reported trauma confers a greater risk for poor outcomes. Investigating the heritable characteristics and environmental adversities associated with measures of self-reported trauma could increase understanding of this risk pathway to psychopathology.

**Methods:** Our sample included 3,963 unrelated individuals from the Twins Early Development Study. We tested whether polygenic scores for 21 psychiatric, cognitive, anthropometric and personality traits were associated with childhood emotional and physical abuse retrospectively self-reported in adulthood. To assess the presence of gene-environment correlation, we investigated whether these associations remained after controlling for composite scores of environmental adversity between birth and age 16.

**Results:** Retrospectively self-reported childhood trauma was associated with polygenic scores for autism spectrum disorder (ASD), body mass index and risky behaviours. When composite scores of environmental adversity were included in one model, only associations with parent-reported environmental adversity in middle childhood, self-reported environmental adversity in early adolescence and the polygenic score for ASD remained significant.

**Conclusions:** Retrospective self-reports of childhood trauma are associated with heritable characteristics of the reporter. Genetic predisposition to ASD may increase liability to experiencing or interpreting events as traumatic. Associations between genetic predisposition for risky behaviour and high BMI with self-reported childhood trauma may be environmentally-mediated. Studies of the association between retrospectively self-reported childhood trauma and later life outcomes should consider that genetically-influenced reporter characteristics may confound associations, both directly and through gene-environment correlation.
