## Supplementary Tables for "Genetic and early environmental predictors of adulthood self-reports of trauma"

### Sheet: Table 1. Dependent measures
Table S1. Self-reported trauma items from the Twins Early Development Study 'TEDS-21' Questionnaire
Retrospectively self-reported childhood trauma
	Never	Rarely	Sometimes	Often	Very often
When you were a child, how often did an adult in your family shout at you?
When you were a child, how often did an adult say hurtful or insulting things to you?
When you were a child, how often did an adult push, grab or shove you?
When you were a child, how often did an adult smack you for discipline?
When you were a child, how often did an adult punish you in a way that seemed cruel?
When you were a child, how often did an adult threaten to kick, punch, or hit you with something that could hurt you, or physically attack you in another way?
When you were a child, how ofen did an adult actually kick, punch, or hit you with something that could hurt you, or physically attack you in another way?
When you were a child, how often did an adult hit you so hard it left you with bruises or marks?
Self-reported partner abuse
Your partner (current or past) ...	Strongly disagree	Disagree	Neither agree nor disagree	Agree	Strongly agree
Got very jealous or tried to control your life
Tried to keep you away from your family or friends
Sometimes said insulting things or threatened you
You were afraid to disagree with your partner (current or past) because you thought they might hurt you or other family members
Pushed, hit, kicked, or otherwise physically hurt you
Made you feel scared or frightened
Self-reported major life events
Since you were 16 years of age ...	No, did not happen	Yes, but didn't affect me at all	Yes, mildly affected me	Yes, moderately affected me	Yes, affected me a lot
You became homeless
You or your partner became pregnant or had a baby
You lost your job or got into serious financial problems
You were divorced or separated
You were admitted to hospital or became seriously ill
You were in trouble with the law
You were the victim of a serious crime
Someone close to you died
You attempted suicide
You or your partner had an abortion
Your parents divorced

### Sheet: Table 2. Polygenic scores
Table S2. Genome-wide polygenic scores and genome-wide association study derived from
Polygenic score	Discovery GWAS	Sample size	PMID
Attention deficit hyperactivity disorder (ADHD)	Demontis et al. (2019)	53293	30478444
Anorexia nervosa	Watson et al. (2019)	72517	31308545
Anxiety	Purves et al. (2020)	84217	31748690
Autism spectrum disorder (ASD)	Grove et al. (2019)	46350	30804558
Bipolar disorder	Stahl et al. (2019)	51710	31043756
Body mass index (BMI)	Yengo et al. (2018)	681275	30124842
Depressive symptoms	Okbay et al. (2016)	161460	27089181
Educational attainment (excluding 23 and me)	Lee et al. (2018)	766345	30038396
Height	Yengo et al. (2018)	693529	30124842
Household income	Hill et al. (2016)	112151	27818178
Insomnia	Jansen et al. (2019)	386533	30804565
Intelligence (IQ)	Savage et al. (2018)	266453	29942086
Irritability	Results from the Neale Lab	322668	SNP Heritability for Phenotype 1940. https://nealelab.github.io/UKBB_ldsc/h2_summary_1940.html.
Major depressive disorder (excluding 23 and me)	Wray et al. (2018)	173005	29700475
Mood swings	Results from the Neale Lab	329428	SNP Heritability for Phenotype 1920. https://nealelab.github.io/UKBB_ldsc/h2_summary_1920.html.
Neuroticism	Luciano et al. (2018)	329821	29255261
Obsessive compulsive disorder (OCD)	International Obsessive Compulsive Disorder Foundation Genetics Collaborative (IOCDF-GC) and OCD Collaborative Genetics Association Studies (OCGAS), 2018)	9725	28761083
Post-traumatic stress disorder (PTSD)	Nievergelt et al. (2019)	174659	31594949
Schizophrenia	Pardiñas et al. (2018)	105318	29483656
Subjective well-being (excluding 23 and me)	Okbay et al. (2016)	298420	27089181
Risky behaviour (First principal component from automobile speeding, drinks per week, ever smoker, sexual partners)	Karlsson Linnér et al. (2019)	315894	30643258
Sensitivity analysis (Table S6)
Broad depression (UK Biobank only)	Howard et al. (2019)	500199	30718901

### Sheet: Table 3. Environmental measures
Table S3. Environmental measures in the Twins Early Development Study (TEDS), reporter and age collected
		Pre-school				Middle childhood			Early adolescence
Reporter	Measure	1	2	3	4	7	8	9	12	14	16
Parent	Stress during pregnancy
	Complications at birth
	Parental marital status
	Parental change in job
	Twin/relative serious illness
	Maternal depression (Edinburgh Postnatal Depression Scale; Cox et al., 1987)
	Parental feelings (Deater-Deckard, 2000)
	Parental discipline (Deater–deckard et al., 1998)
	Home chaos (Matheny et al., 1995)
	Change to household finances
	Life events (Coddington, 1972)
	Relationship Problems Questionnaire (Minnis et al., 2002)
	Peer victimisation (Betts et al., 2015)
Twin	Parental feelings (Deater-Deckard, 2000)
	Parental discipline (Deater–deckard et al., 1998)
	Home chaos (Matheny et al., 1995)
	Peer victimisation (Betts et al., 2015)
	Parental monitoring and control (Stattin & Kerr, 2000)
	Life events (Coddington, 1972)

### Sheet: Table 4. Descriptive statistics
Table S4. Descriptive statistics in analytic sample (n = 3963)
All predictors were standardized by centering and dividing by two standard deviations, using the rescale function from the R package ‘arm’
	mean	sd	min	max	skew	kurtosis
Environmental composites
Pre-school (parent report)	0	0.5	-1.8221	2.1601	0.291306	3.77259
Middle childhood (parent report)	0	0.5	-1.7536	2.8813	0.767303	5.71511
Middle childhood (self report)	0	0.5	-1.1776	1.8657	0.223656	2.86123
Early adolescence (parent report)	0	0.5	-1.1591	2.761	1.30692	6.29753
Early adolescence (self report)	0	0.5	-1.2161	2.0689	0.661334	3.603
Polygenic scores (TEDS variable names)
ADHD_PGC2019_FRCT1	0	0.5	-2.12168	2.57506	-0.05362	3.34168
Anorexia_PGC2019_FRCT1	0	0.5	-1.7523	2.07648	0.0698549	3.20228
Anxiety_Purves2019_FRCT1	0	0.5	-1.62396	1.69501	-0.0308774	2.84479
ASD_iPsychPGC2018_FRCT1	0	0.5	-1.79422	2.01356	0.0433849	3.02753
BIP_PGC2018_FRCT1	0	0.5	-1.64121	1.79305	0.0737519	3.01726
BMI_GIANT2018_FRCT1	0	0.5	-1.666	1.87437	-0.0747824	2.95222
DepressiveSympt_Okbay2016_FRCT1	0	0.5	-1.67255	1.91085	-0.0381523	2.95425
EA3_Lee2018_no23andme_FRCT1	0	0.5	-1.69269	1.75652	0.0243383	2.95719
Height_GIANT2018_FRCT1	0	0.5	-1.73314	1.83836	-0.00559041	2.99815
Income_Hill2016_FRCT1	0	0.5	-1.83304	2.10467	0.0245067	3.03488
Insomnia_Jansen2018_FRCT1	0	0.5	-1.92792	1.62277	-0.0230683	3.10143
IQ_Savage2018_FRCT1	0	0.5	-2.11724	1.86748	-0.00358834	3.19236
irritability_1940_UKB2017_FRCT1	0	0.5	-1.93862	1.64661	0.0161528	3.12803
MDD_excl23andme_PGC2018_FRCT1	0	0.5	-1.82247	1.74407	-0.00182924	3.05425
mood_swings_1920_UKB2017_FRCT1	0	0.5	-1.98937	1.88352	-0.00468954	3.06286
Neuroticism_Luciano2017_FRCT1	0	0.5	-2.63331	2.18321	0.0147834	3.25159
OCD_PGC2017_FRCT1	0	0.5	-1.71998	1.98214	0.0178637	2.95745
PTSD_PGC2019_FRCT1	0	0.5	-1.82723	1.85901	0.0244054	2.93888
SCZ_Pardinas2018_FRCT1	0	0.5	-2.00957	1.5741	-0.0902776	3.02886
SWB_Okbay2016_FRCT1	0	0.5	-1.79442	1.79726	-0.0130216	2.94701
Risk_PC1_Linner2019_FRCT1	0	0.5	-2.04513	1.60413	-0.117525	3.02894

### Sheet: Table 5. Regression analysis
Table S5. Univariable and multivariable regression analysis
* = Significant after FDR correction
Figure in main text	Model		estimate	standard error	p-value	95% CIS
Figure 1	Genetic univariable
	ADHD	ADHD	0.015705	0.159491	0.921585	-0.30 - 0.33
		PC1	0.0922094	0.158832	0.561707	-0.22 - 0.40
		PC2	0.0514198	0.153518	0.737712	-0.25 - 0.35
		PC3	0.159663	0.151529	0.292145	-0.14 - 0.46
		PC4	-0.214577	0.156967	0.171927	-0.52 - 0.09
		PC5	-0.245307	0.156699	0.117777	-0.55 - 0.06
		PC6	0.020279	0.157442	0.897541	-0.29 - 0.33
		PC7	0.228225	0.158365	0.149918	-0.08 - 0.54
		PC8	-0.155574	0.160144	0.331649	-0.47 - 0.16
		PC9	0.0854687	0.155769	0.583325	-0.22 - 0.39
		PC10	0.0486347	0.159318	0.760244	-0.26 - 0.36
		cohort	-0.152526	0.156484	0.329912	-0.46 - 0.15
		sex	-0.110889	0.15548	0.475852	-0.42 - 0.19
		batch	-0.00640246	0.15789	0.967663	-0.32 - 0.30
	Anorexia	anorexia	-0.0515765	0.156525	0.741834	-0.36 - 0.26
		PC1	0.0917287	0.158756	0.563559	-0.22 - 0.40
		PC2	0.0507312	0.153466	0.741013	-0.25 - 0.35
		PC3	0.161976	0.151636	0.285554	-0.14 - 0.46
		PC4	-0.215064	0.157003	0.171054	-0.52 - 0.09
		PC5	-0.246086	0.156703	0.116626	-0.55 - 0.06
		PC6	0.0210482	0.157457	0.893687	-0.29 - 0.33
		PC7	0.227729	0.158305	0.150649	-0.08 - 0.54
		PC8	-0.155138	0.160139	0.332992	-0.47 - 0.16
		PC9	0.0868313	0.155689	0.57714	-0.22 - 0.39
		PC10	0.0472237	0.159138	0.766738	-0.27 - 0.36
		cohort	-0.154439	0.156705	0.324574	-0.46 - 0.15
		sex	-0.112713	0.155132	0.467626	-0.42 - 0.19
		batch	-0.00596222	0.157745	0.969858	-0.32 - 0.30
	Anxiety	anxiety	-0.40974	0.15947	0.0103799	-0.72 - -0.10	*
		PC1	0.095912	0.158676	0.545711	-0.22 - 0.41
		PC2	0.0471988	0.153334	0.758262	-0.25 - 0.35
		PC3	0.160523	0.15138	0.289083	-0.14 - 0.46
		PC4	-0.20924	0.156934	0.182742	-0.52 - 0.10
		PC5	-0.246253	0.156562	0.116052	-0.55 - 0.06
		PC6	0.0130994	0.15738	0.933683	-0.30 - 0.32
		PC7	0.236584	0.158125	0.134975	-0.07 - 0.55
		PC8	-0.158521	0.159975	0.322066	-0.47 - 0.16
		PC9	0.0934041	0.155639	0.548534	-0.21 - 0.40
		PC10	0.0470079	0.159208	0.767875	-0.27 - 0.36
		cohort	-0.164383	0.156288	0.293116	-0.47 - 0.14
		sex	-0.101677	0.154826	0.511473	-0.41 - 0.20
		batch	-0.00833297	0.157658	0.957859	-0.32 - 0.30
	ASD	ASD	0.71243	0.165417	2.04613e-05	0.39 - 1.04	*
		PC1	0.054471	0.158631	0.7314	-0.26 - 0.37
		PC2	0.0352892	0.15317	0.817817	-0.27 - 0.34
		PC3	0.145919	0.151383	0.335205	-0.15 - 0.44
		PC4	-0.203443	0.156626	0.194279	-0.51 - 0.10
		PC5	-0.238367	0.156301	0.127552	-0.55 - 0.07
		PC6	0.0208709	0.157024	0.894288	-0.29 - 0.33
		PC7	0.23196	0.157813	0.141974	-0.08 - 0.54
		PC8	-0.14362	0.159747	0.368932	-0.46 - 0.17
		PC9	0.0746813	0.155359	0.63082	-0.23 - 0.38
		PC10	0.0398541	0.15882	0.801928	-0.27 - 0.35
		cohort	-0.151204	0.156116	0.332986	-0.46 - 0.16
		sex	-0.115623	0.154522	0.454436	-0.42 - 0.19
		batch	0.000867787	0.157348	0.995601	-0.31 - 0.31
	Bipolar disorder	BIP	0.338201	0.153099	0.0272873	0.04 - 0.64
		PC1	0.117917	0.159464	0.459846	-0.20 - 0.43
		PC2	0.0220798	0.154314	0.886243	-0.28 - 0.32
		PC3	0.154191	0.151485	0.308856	-0.14 - 0.45
		PC4	-0.206193	0.157023	0.18944	-0.51 - 0.10
		PC5	-0.25108	0.156713	0.109426	-0.56 - 0.06
		PC6	0.0137701	0.157393	0.930302	-0.30 - 0.32
		PC7	0.229758	0.158176	0.146719	-0.08 - 0.54
		PC8	-0.157566	0.160042	0.325192	-0.47 - 0.16
		PC9	0.0818999	0.155736	0.599067	-0.22 - 0.39
		PC10	0.0479996	0.159239	0.763168	-0.26 - 0.36
		cohort	-0.156102	0.156432	0.31855	-0.46 - 0.15
		sex	-0.113395	0.154864	0.464162	-0.42 - 0.19
		batch	-0.0133491	0.157744	0.932577	-0.32 - 0.30
	BMI	BMI	0.581945	0.154373	0.000170198	0.28 - 0.88	*
		PC1	0.106128	0.158639	0.50369	-0.21 - 0.42
		PC2	0.0466636	0.153167	0.760666	-0.25 - 0.35
		PC3	0.162818	0.151245	0.281816	-0.13 - 0.46
		PC4	-0.202156	0.156664	0.197215	-0.51 - 0.11
		PC5	-0.247728	0.156442	0.113611	-0.55 - 0.06
		PC6	0.00701024	0.157206	0.964441	-0.30 - 0.32
		PC7	0.233489	0.157977	0.13978	-0.08 - 0.54
		PC8	-0.142528	0.159854	0.372901	-0.46 - 0.17
		PC9	0.100787	0.155575	0.517223	-0.20 - 0.41
		PC10	0.0200997	0.159332	0.899647	-0.29 - 0.33
		cohort	-0.144805	0.156226	0.354179	-0.45 - 0.16
		sex	-0.110121	0.154675	0.476622	-0.41 - 0.19
		batch	-0.00736898	0.157505	0.962694	-0.32 - 0.30
	Depressive symptoms	depression	0.309558	0.160955	0.0548647	-0.01 - 0.63
		PC1	0.103394	0.159168	0.516147	-0.21 - 0.42
		PC2	0.0417234	0.153749	0.78614	-0.26 - 0.34
		PC3	0.155107	0.151492	0.306012	-0.14 - 0.45
		PC4	-0.218292	0.156762	0.164073	-0.53 - 0.09
		PC5	-0.251007	0.156561	0.109179	-0.56 - 0.06
		PC6	0.0153038	0.157467	0.922598	-0.29 - 0.32
		PC7	0.239271	0.158083	0.130494	-0.07 - 0.55
		PC8	-0.150705	0.16019	0.347136	-0.47 - 0.16
		PC9	0.071832	0.156098	0.645481	-0.23 - 0.38
		PC10	0.0556489	0.159245	0.726843	-0.26 - 0.37
		cohort	-0.145056	0.156571	0.354409	-0.45 - 0.16
		sex	-0.108019	0.154835	0.485527	-0.41 - 0.20
		batch	-0.00934952	0.157653	0.952722	-0.32 - 0.30
	Educational attainment	EA3	-0.319708	0.151603	0.0350662	-0.62 - -0.02
		PC1	0.0874054	0.158745	0.582057	-0.22 - 0.40
		PC2	0.074688	0.15373	0.627148	-0.23 - 0.38
		PC3	0.162471	0.151436	0.283452	-0.13 - 0.46
		PC4	-0.220283	0.156937	0.160739	-0.53 - 0.09
		PC5	-0.250553	0.156622	0.109961	-0.56 - 0.06
		PC6	0.0254852	0.157378	0.871391	-0.28 - 0.33
		PC7	0.232522	0.158049	0.1416	-0.08 - 0.54
		PC8	-0.162786	0.160195	0.309899	-0.48 - 0.15
		PC9	0.0866938	0.155725	0.577833	-0.22 - 0.39
		PC10	0.0475458	0.159244	0.765348	-0.27 - 0.36
		cohort	-0.150112	0.15643	0.337458	-0.46 - 0.16
		sex	-0.102711	0.154848	0.507253	-0.41 - 0.20
		batch	0.00441287	0.1578	0.977696	-0.31 - 0.31
	Height	height	-0.117992	0.157969	0.455273	-0.43 - 0.19
		PC1	0.0840897	0.1592	0.597503	-0.23 - 0.40
		PC2	0.041238	0.154104	0.789043	-0.26 - 0.34
		PC3	0.159162	0.151506	0.29359	-0.14 - 0.46
		PC4	-0.212841	0.15696	0.175397	-0.52 - 0.10
		PC5	-0.242071	0.156799	0.122937	-0.55 - 0.07
		PC6	0.0180891	0.157484	0.908578	-0.29 - 0.33
		PC7	0.229677	0.158154	0.146798	-0.08 - 0.54
		PC8	-0.153641	0.160117	0.337606	-0.47 - 0.16
		PC9	0.0841304	0.155813	0.589339	-0.22 - 0.39
		PC10	0.0547672	0.15977	0.731855	-0.26 - 0.37
		cohort	-0.153798	0.156532	0.326048	-0.46 - 0.15
		sex	-0.113781	0.154973	0.462958	-0.42 - 0.19
		batch	-0.00641034	0.157744	0.967593	-0.32 - 0.30
	Income	income	-0.444093	0.151932	0.00350611	-0.74 - -0.15	*
		PC1	0.0997307	0.158725	0.529968	-0.21 - 0.41
		PC2	0.048741	0.1533	0.750568	-0.25 - 0.35
		PC3	0.162158	0.151376	0.284189	-0.13 - 0.46
		PC4	-0.219563	0.156824	0.161805	-0.53 - 0.09
		PC5	-0.235721	0.15652	0.132365	-0.54 - 0.07
		PC6	0.0252813	0.157385	0.872416	-0.28 - 0.33
		PC7	0.225334	0.158136	0.154542	-0.09 - 0.54
		PC8	-0.15955	0.160035	0.319124	-0.47 - 0.15
		PC9	0.0780688	0.155651	0.61607	-0.23 - 0.38
		PC10	0.0591269	0.159224	0.710485	-0.25 - 0.37
		cohort	-0.14819	0.156368	0.343487	-0.45 - 0.16
		sex	-0.108875	0.154799	0.481977	-0.41 - 0.19
		batch	0.00563035	0.157623	0.971513	-0.30 - 0.31
	Insomnia	insomnia	0.194358	0.163345	0.234634	-0.13 - 0.52
		PC1	0.0931947	0.158826	0.557521	-0.22 - 0.40
		PC2	0.0483865	0.153445	0.752549	-0.25 - 0.35
		PC3	0.157775	0.151501	0.297801	-0.14 - 0.45
		PC4	-0.215832	0.156978	0.169464	-0.52 - 0.09
		PC5	-0.238106	0.157046	0.129795	-0.55 - 0.07
		PC6	0.0159837	0.157412	0.919143	-0.29 - 0.32
		PC7	0.228591	0.15819	0.148811	-0.08 - 0.54
		PC8	-0.156741	0.160145	0.328041	-0.47 - 0.16
		PC9	0.0882157	0.155741	0.571214	-0.22 - 0.39
		PC10	0.0456597	0.159245	0.774399	-0.27 - 0.36
		cohort	-0.152153	0.156475	0.331072	-0.46 - 0.15
		sex	-0.108119	0.154732	0.484826	-0.41 - 0.20
		batch	-0.0097466	0.157751	0.950747	-0.32 - 0.30
	IQ	IQ	-0.0396445	0.159096	0.803273	-0.35 - 0.27
		PC1	0.0962433	0.160037	0.547762	-0.22 - 0.41
		PC2	0.0532689	0.153463	0.728552	-0.25 - 0.35
		PC3	0.160015	0.151501	0.290997	-0.14 - 0.46
		PC4	-0.213724	0.157103	0.174009	-0.52 - 0.09
		PC5	-0.246681	0.156952	0.116332	-0.55 - 0.06
		PC6	0.0215893	0.157466	0.890977	-0.29 - 0.33
		PC7	0.22782	0.158314	0.15051	-0.08 - 0.54
		PC8	-0.157581	0.160303	0.325935	-0.47 - 0.16
		PC9	0.0864655	0.155888	0.579231	-0.22 - 0.39
		PC10	0.0482535	0.159352	0.762116	-0.26 - 0.36
		cohort	-0.152895	0.156519	0.328857	-0.46 - 0.15
		sex	-0.111055	0.154956	0.473693	-0.42 - 0.19
		batch	-0.00551845	0.157735	0.972098	-0.32 - 0.30
	Irritability	irritability	0.600668	0.16394	0.00027488	0.28 - 0.92	*
		PC1	0.109049	0.158621	0.491978	-0.20 - 0.42
		PC2	0.0472366	0.153174	0.757829	-0.25 - 0.35
		PC3	0.152943	0.151341	0.31233	-0.14 - 0.45
		PC4	-0.240034	0.156652	0.125765	-0.55 - 0.07
		PC5	-0.244161	0.156415	0.118836	-0.55 - 0.06
		PC6	0.0241352	0.157136	0.877963	-0.28 - 0.33
		PC7	0.252445	0.157593	0.109532	-0.06 - 0.56
		PC8	-0.168245	0.159718	0.292519	-0.48 - 0.15
		PC9	0.0760034	0.15549	0.625077	-0.23 - 0.38
		PC10	0.0581217	0.159183	0.71512	-0.25 - 0.37
		cohort	-0.14692	0.156287	0.347389	-0.45 - 0.16
		sex	-0.109833	0.154667	0.47775	-0.41 - 0.19
		batch	-0.0164588	0.157341	0.91671	-0.33 - 0.29
	Major depressive disorder	MDD	0.59685	0.153792	0.000108363	0.30 - 0.90	*
		PC1	0.0783627	0.15843	0.621	-0.23 - 0.39
		PC2	0.0139184	0.153706	0.92786	-0.29 - 0.32
		PC3	0.151847	0.151294	0.315657	-0.14 - 0.45
		PC4	-0.21112	0.156726	0.178268	-0.52 - 0.10
		PC5	-0.249097	0.156438	0.111622	-0.56 - 0.06
		PC6	-0.0060317	0.157573	0.969474	-0.32 - 0.30
		PC7	0.216823	0.158086	0.170568	-0.09 - 0.53
		PC8	-0.155452	0.159875	0.331218	-0.47 - 0.16
		PC9	0.0729351	0.155599	0.639347	-0.23 - 0.38
		PC10	0.0403019	0.159042	0.800025	-0.27 - 0.35
		cohort	-0.142023	0.156322	0.363798	-0.45 - 0.16
		sex	-0.101819	0.154683	0.510497	-0.41 - 0.20
		batch	-0.0189924	0.157535	0.904065	-0.33 - 0.29
	Mood swings	mood	0.587497	0.160165	0.000262887	0.27 - 0.90	*
		PC1	0.107634	0.15865	0.497688	-0.20 - 0.42
		PC2	0.0403692	0.153277	0.792296	-0.26 - 0.34
		PC3	0.15826	0.151265	0.295566	-0.14 - 0.45
		PC4	-0.221068	0.15666	0.158518	-0.53 - 0.09
		PC5	-0.249377	0.156428	0.111198	-0.56 - 0.06
		PC6	0.0183578	0.157182	0.907049	-0.29 - 0.33
		PC7	0.256168	0.157504	0.104203	-0.05 - 0.57
		PC8	-0.172072	0.159867	0.282138	-0.49 - 0.14
		PC9	0.0931768	0.155524	0.549214	-0.21 - 0.40
		PC10	0.0332223	0.158975	0.83452	-0.28 - 0.35
		cohort	-0.157612	0.156282	0.313431	-0.46 - 0.15
		sex	-0.103217	0.154598	0.504475	-0.41 - 0.20
		batch	-0.0132799	0.157445	0.932798	-0.32 - 0.30
	Neuroticism	neuroticism	0.435359	0.162638	0.00765187	0.12 - 0.75	*
		PC1	0.0896777	0.158609	0.571956	-0.22 - 0.40
		PC2	0.0456556	0.153364	0.765975	-0.26 - 0.35
		PC3	0.159611	0.151371	0.291801	-0.14 - 0.46
		PC4	-0.218072	0.156783	0.164558	-0.53 - 0.09
		PC5	-0.250787	0.156524	0.109409	-0.56 - 0.06
		PC6	0.0229167	0.157263	0.884171	-0.29 - 0.33
		PC7	0.244017	0.157833	0.122449	-0.07 - 0.55
		PC8	-0.161702	0.159843	0.312057	-0.48 - 0.15
		PC9	0.095102	0.155624	0.541253	-0.21 - 0.40
		PC10	0.0508151	0.159194	0.74966	-0.26 - 0.36
		cohort	-0.159589	0.156348	0.307602	-0.47 - 0.15
		sex	-0.108	0.154752	0.485367	-0.41 - 0.20
		batch	-0.0107318	0.157549	0.945707	-0.32 - 0.30
	Obsessive compulsive disorder	OCD	-0.000486631	0.153802	0.997476	-0.30 - 0.30
		PC1	0.0924086	0.159301	0.56202	-0.22 - 0.41
		PC2	0.0511503	0.154147	0.740065	-0.25 - 0.35
		PC3	0.159662	0.151607	0.292399	-0.14 - 0.46
		PC4	-0.214643	0.157055	0.172034	-0.52 - 0.09
		PC5	-0.245305	0.156771	0.117949	-0.55 - 0.06
		PC6	0.0203346	0.157429	0.897253	-0.29 - 0.33
		PC7	0.228104	0.158264	0.149872	-0.08 - 0.54
		PC8	-0.15579	0.16022	0.331209	-0.47 - 0.16
		PC9	0.085796	0.155793	0.581942	-0.22 - 0.39
		PC10	0.0484444	0.159357	0.761211	-0.26 - 0.36
		cohort	-0.152887	0.156579	0.329066	-0.46 - 0.15
		sex	-0.111524	0.154942	0.471788	-0.42 - 0.19
		batch	-0.0057699	0.15773	0.970827	-0.32 - 0.30
	PTSD	PTSD	0.393767	0.161234	0.014867	0.08 - 0.71
		PC1	0.0841833	0.158775	0.596116	-0.23 - 0.40
		PC2	0.042435	0.153458	0.782182	-0.26 - 0.34
		PC3	0.158563	0.151402	0.295079	-0.14 - 0.46
		PC4	-0.220653	0.156797	0.15966	-0.53 - 0.09
		PC5	-0.254226	0.156709	0.105051	-0.56 - 0.05
		PC6	0.00727315	0.157641	0.963211	-0.30 - 0.32
		PC7	0.226382	0.158146	0.152662	-0.08 - 0.54
		PC8	-0.15994	0.159972	0.317745	-0.47 - 0.15
		PC9	0.0755233	0.155903	0.628178	-0.23 - 0.38
		PC10	0.0493038	0.159189	0.756859	-0.26 - 0.36
		cohort	-0.145427	0.156672	0.353498	-0.45 - 0.16
		sex	-0.105162	0.154902	0.497326	-0.41 - 0.20
		batch	-0.0168933	0.158016	0.914884	-0.33 - 0.29
	Risky behaviours	risk	0.557128	0.158689	0.000471265	0.25 - 0.87	*
		PC1	0.0849569	0.158651	0.592455	-0.23 - 0.40
		PC2	0.0342682	0.153317	0.823165	-0.27 - 0.33
		PC3	0.154667	0.15128	0.306712	-0.14 - 0.45
		PC4	-0.209235	0.156714	0.182136	-0.52 - 0.10
		PC5	-0.251661	0.156492	0.10811	-0.56 - 0.06
		PC6	0.0365247	0.156934	0.816013	-0.27 - 0.34
		PC7	0.220016	0.157919	0.163913	-0.09 - 0.53
		PC8	-0.164911	0.159904	0.30275	-0.48 - 0.15
		PC9	0.0694094	0.155813	0.656069	-0.24 - 0.38
		PC10	0.0599588	0.15888	0.705991	-0.25 - 0.37
		cohort	-0.141231	0.156556	0.3672	-0.45 - 0.17
		sex	-0.114751	0.154677	0.458296	-0.42 - 0.19
		batch	-0.00993401	0.157605	0.949755	-0.32 - 0.30
	Schizophrenia	SCZ	0.432519	0.153904	0.00500271	0.13 - 0.73	*
		PC1	0.11261	0.15862	0.477942	-0.20 - 0.42
		PC2	-0.00186565	0.154908	0.990392	-0.31 - 0.30
		PC3	0.160523	0.151379	0.289078	-0.14 - 0.46
		PC4	-0.209007	0.156837	0.182955	-0.52 - 0.10
		PC5	-0.237516	0.156599	0.129645	-0.54 - 0.07
		PC6	0.0147041	0.157379	0.925581	-0.29 - 0.32
		PC7	0.230003	0.158105	0.146107	-0.08 - 0.54
		PC8	-0.157431	0.160022	0.325547	-0.47 - 0.16
		PC9	0.0863106	0.15565	0.579333	-0.22 - 0.39
		PC10	0.0483936	0.159181	0.761198	-0.26 - 0.36
		cohort	-0.155237	0.156369	0.32104	-0.46 - 0.15
		sex	-0.113269	0.154805	0.464486	-0.42 - 0.19
		batch	-0.0232843	0.157791	0.882718	-0.33 - 0.29
	Subjective wellbeing	SWB	-0.507252	0.159499	0.00153213	-0.82 - -0.19	*
		PC1	0.0797848	0.158592	0.615042	-0.23 - 0.39
		PC2	0.0483008	0.153257	0.752679	-0.25 - 0.35
		PC3	0.15289	0.15136	0.312556	-0.14 - 0.45
		PC4	-0.208313	0.156891	0.184565	-0.52 - 0.10
		PC5	-0.242916	0.156481	0.120879	-0.55 - 0.06
		PC6	0.0247137	0.157256	0.875155	-0.28 - 0.33
		PC7	0.235016	0.157856	0.136901	-0.07 - 0.54
		PC8	-0.140465	0.160011	0.380325	-0.45 - 0.17
		PC9	0.0751687	0.155541	0.628993	-0.23 - 0.38
		PC10	0.0516272	0.159154	0.745735	-0.26 - 0.36
		cohort	-0.164625	0.156494	0.293051	-0.47 - 0.14
		sex	-0.111641	0.154756	0.470792	-0.42 - 0.19
		batch	-0.0159868	0.157541	0.919193	-0.33 - 0.29
						0.00 - 0.00
	Genetic multivariable	ADHD	-0.05495	0.158947	0.729651	-0.37 - 0.26
		anorexia	-0.0664891	0.155095	0.668222	-0.37 - 0.24
		anxiety	-0.0929635	0.17356	0.592378	-0.43 - 0.25
		ASD	0.597944	0.171507	0.000541073	0.26 - 0.94	*
		BIP	0.169405	0.164189	0.302318	-0.15 - 0.49
		BMI	0.500946	0.160897	0.00188751	0.19 - 0.82	*
		depression	-0.237775	0.189133	0.208984	-0.61 - 0.13
		EA3	-0.153072	0.183328	0.403849	-0.51 - 0.21
		height	-0.058361	0.15839	0.712589	-0.37 - 0.25
		income	-0.315513	0.170614	0.0646332	-0.65 - 0.02
		insomnia	-0.0445458	0.169077	0.792289	-0.38 - 0.29
		IQ	0.133362	0.181719	0.46325	-0.22 - 0.49
		irritability	0.367848	0.201968	0.0689424	-0.03 - 0.76
		MDD	0.214617	0.174627	0.219192	-0.13 - 0.56
		mood	0.297518	0.234274	0.204425	-0.16 - 0.76
		neuroticism	-0.198581	0.250147	0.427479	-0.69 - 0.29
		OCD	0.00861424	0.153689	0.955309	-0.29 - 0.31
		PTSD	0.236435	0.161478	0.143593	-0.08 - 0.55
		risk	0.502662	0.160623	0.00180871	0.19 - 0.82	*
		SCZ	0.24987	0.169733	0.141233	-0.08 - 0.58
		SWB	-0.334535	0.166766	0.0452178	-0.66 - -0.01
		PC1	0.0682406	0.161549	0.672847	-0.25 - 0.39
		PC2	-0.0486329	0.156571	0.756143	-0.36 - 0.26
		PC3	0.140287	0.150702	0.352022	-0.16 - 0.44
		PC4	-0.202694	0.156192	0.194688	-0.51 - 0.10
		PC5	-0.237864	0.156609	0.129136	-0.55 - 0.07
		PC6	0.00798815	0.157076	0.959452	-0.30 - 0.32
		PC7	0.246147	0.156671	0.116508	-0.06 - 0.55
		PC8	-0.152689	0.15905	0.337377	-0.46 - 0.16
		PC9	0.0549287	0.15511	0.723308	-0.25 - 0.36
		PC10	0.0272223	0.158519	0.863696	-0.28 - 0.34
		cohort	-0.139727	0.156529	0.372256	-0.45 - 0.17
		sex	-0.109183	0.154118	0.478805	-0.41 - 0.19
		batch	-0.0285626	0.157223	0.855882	-0.34 - 0.28
Figure 2	Environmental univariable
	Pre-school (parent)	Pre-school (parent)	1.46601	0.170069	4.44089e-16	1.13 - 1.80	*
		cohort	-0.111195	0.155825	0.475654	-0.42 - 0.19
		sex	-0.179957	0.154613	0.244714	-0.48 - 0.12
		batch	0.0692901	0.156684	0.658433	-0.24 - 0.38
	Middle childhood (parent)	Middle childhood (parent)	1.951	0.173932	0	1.61 - 2.29	*
		cohort	-0.040656	0.153721	0.791462	-0.34 - 0.26
		sex	-0.184467	0.152719	0.227345	-0.48 - 0.12
		batch	0.0015847	0.154145	0.9918	-0.30 - 0.30
	Middle childhood (twin)	Middle childhood (twin)	1.78521	0.253548	2.29453e-09	1.28 - 2.29	*
		cohort	0.00615105	0.184763	0.973484	-0.36 - 0.37
		sex	-0.349855	0.158019	0.0271096	-0.66 - -0.04
		batch	-0.00891394	0.159816	0.955539	-0.32 - 0.30
	Early adolescence (parent)	Early adolescence (parent)	1.946	0.165052	0	1.62 - 2.27	*
		cohort	-0.058665	0.154679	0.704576	-0.36 - 0.24
		sex	-0.215447	0.152681	0.15849	-0.52 - 0.08
		batch	0.046554	0.157285	0.767331	-0.26 - 0.36
	Early adolescence (twin)	Early adolescence (twin)	2.86123	0.186289	0	2.49 - 3.23	*
		cohort	-0.301752	0.15022	0.0448452	-0.60 - -0.01
		sex	-0.449009	0.1532	0.00348597	-0.75 - -0.15
		batch	0.104702	0.153994	0.496812	-0.20 - 0.41
	Environmental multivariable	Pre-school (parent)	0.348549	0.195447	0.0760868	-0.04 - 0.73
		Middle childhood (parent)	0.885242	0.226405	0.00014703	0.44 - 1.33	*
		Middle childhood (twin)	0.581106	0.283104	0.0450227	0.01 - 1.15
		Early adolescence (parent)	0.128741	0.233342	0.582135	-0.33 - 0.59
		Early adolescence (twin)	2.30352	0.22498	0	1.86 - 2.75	*
		cohort	-0.147395	0.155885	0.34482	-0.45 - 0.16
		sex	-0.523683	0.152392	0.000622328	-0.82 - -0.22
		batch	0.100965	0.15328	0.510355	-0.20 - 0.40
	Joint environmental and genetic multivariable
Figure 3	Childhood trauma	Pre-school (parent)	0.322828	0.193802	0.0972317	-0.06 - 0.70
		Middle childhood (parent)	0.891866	0.226003	0.000128133	0.44 - 1.34	*
		Middle childhood (twin)	0.583422	0.294997	0.0533306	-0.01 - 1.18
		Early adolescence (parent)	0.131064	0.232186	0.573428	-0.33 - 0.59
		Early adolescence (twin)	2.21568	0.227094	0	1.77 - 2.67	*
		ADHD	-0.0778117	0.148002	0.599176	-0.37 - 0.21
		anorexia	-0.11519	0.149411	0.440947	-0.41 - 0.18
		anxiety	-0.0375169	0.164969	0.820168	-0.36 - 0.29
		ASD	0.495947	0.162753	0.00246114	0.18 - 0.82	*
		BIP	0.121334	0.156291	0.43767	-0.19 - 0.43
		BMI	0.226896	0.155916	0.145944	-0.08 - 0.53
		depression	-0.251148	0.189026	0.184669	-0.62 - 0.12
		EA3	0.0754956	0.176253	0.668478	-0.27 - 0.42
		height	-0.0534866	0.151702	0.724481	-0.35 - 0.24
		income	-0.20519	0.166765	0.21892	-0.53 - 0.12
		insomnia	-0.0710004	0.160672	0.658744	-0.39 - 0.24
		IQ	0.178511	0.180491	0.323267	-0.18 - 0.53
		irritability	0.38453	0.196042	0.0503505	0.00 - 0.77
		MDD	0.153081	0.169772	0.367393	-0.18 - 0.49
		mood	0.151819	0.224868	0.499805	-0.29 - 0.59
		neuroticism	-0.296338	0.241449	0.220132	-0.77 - 0.18
		OCD	0.0654078	0.147915	0.658422	-0.22 - 0.36
		PTSD	0.148546	0.156547	0.343148	-0.16 - 0.46
		risk	0.335034	0.158283	0.0347976	0.02 - 0.65
		SCZ	0.3029	0.160835	0.0598929	-0.01 - 0.62
		SWB	-0.186256	0.159838	0.244363	-0.50 - 0.13
		PC1	0.0517564	0.15449	0.737729	-0.25 - 0.36
		PC2	0.0315356	0.154841	0.838683	-0.27 - 0.34
		PC3	0.171675	0.145379	0.23785	-0.11 - 0.46
		PC4	-0.190837	0.149425	0.201923	-0.48 - 0.10
		PC5	-0.206085	0.149775	0.169233	-0.50 - 0.09
		PC6	-0.0592716	0.152104	0.696912	-0.36 - 0.24
		PC7	0.21414	0.150818	0.156111	-0.08 - 0.51
		PC8	-0.190764	0.154693	0.218123	-0.49 - 0.11
		PC9	0.0431169	0.151306	0.775758	-0.25 - 0.34
		PC10	0.014441	0.15092	0.923797	-0.28 - 0.31
		cohort	-0.13184	0.158276	0.405324	-0.44 - 0.18
		sex	-0.535417	0.152508	0.0004744	-0.83 - -0.24
		batch	0.0726014	0.153907	0.637314	-0.23 - 0.37
Figure 4	Partner abuse	Pre-school (parent)	0.429984	0.227487	0.0591203	-0.02 - 0.88
		Middle childhood (parent)	0.221439	0.256131	0.387764	-0.28 - 0.72
		Middle childhood (twin)	-0.214333	0.316484	0.500063	-0.84 - 0.41
		Early adolescence (parent)	-0.0615995	0.284323	0.828707	-0.62 - 0.50
		Early adolescence (twin)	2.0187	0.282957	4.67537e-11	1.46 - 2.58	*
		ADHD	-0.250643	0.191809	0.191524	-0.63 - 0.13
		anorexia	-0.100583	0.189677	0.595985	-0.47 - 0.27
		anxiety	-0.0387936	0.202282	0.847929	-0.44 - 0.36
		ASD	0.113464	0.19764	0.565995	-0.27 - 0.50
		BIP	0.0548608	0.212832	0.796656	-0.36 - 0.47
		BMI	-0.053033	0.20249	0.793443	-0.45 - 0.34
		depression	-0.0348263	0.226721	0.877933	-0.48 - 0.41
		EA3	-0.614839	0.239574	0.0104861	-1.09 - -0.14	*
		height	-0.165754	0.195625	0.396967	-0.55 - 0.22
		income	-0.0410326	0.220309	0.852303	-0.47 - 0.39
		insomnia	-0.00318146	0.195973	0.987049	-0.39 - 0.38
		IQ	-0.274248	0.222637	0.218314	-0.71 - 0.16
		irritability	-0.151458	0.24543	0.537279	-0.63 - 0.33
		MDD	0.622784	0.223402	0.00538851	0.18 - 1.06	*
		mood	0.48701	0.286178	0.0890445	-0.07 - 1.05
		neuroticism	-0.178476	0.300817	0.553049	-0.77 - 0.41
		OCD	0.0244198	0.189884	0.897683	-0.35 - 0.40
		PTSD	0.541363	0.19441	0.00544071	0.16 - 0.92	*
		risk	0.0134638	0.193843	0.944634	-0.37 - 0.39
		SCZ	0.460439	0.217257	0.0343951	0.03 - 0.89
		SWB	-0.00453514	0.201853	0.982079	-0.40 - 0.39
		PC1	0.183724	0.192355	0.339653	-0.19 - 0.56
		PC2	-0.384798	0.201721	0.0568602	-0.78 - 0.01
		PC3	-0.0329772	0.19801	0.867777	-0.42 - 0.36
		PC4	0.293873	0.191568	0.125271	-0.08 - 0.67
		PC5	-0.0415494	0.189089	0.826105	-0.41 - 0.33
		PC6	-0.145462	0.194604	0.454966	-0.53 - 0.24
		PC7	-0.0463059	0.191419	0.808891	-0.42 - 0.33
		PC8	0.0568457	0.188755	0.763328	-0.31 - 0.43
		PC9	-0.403474	0.191431	0.0352445	-0.78 - -0.03
		PC10	0.345067	0.191014	0.0710561	-0.03 - 0.72
		cohort	-0.37006	0.196718	0.0602434	-0.76 - 0.02
		sex	-0.338582	0.198846	0.0889948	-0.73 - 0.05
		batch	-0.212758	0.193265	0.271186	-0.59 - 0.17
Figure 5	Life events	Pre-school (parent)	0.385892	0.155248	0.0134237	0.08 - 0.69
		Middle childhood (parent)	0.472721	0.210895	0.0275936	0.05 - 0.89
		Middle childhood (twin)	-0.304849	0.247828	0.224242	-0.80 - 0.19
		Early adolescence (parent)	-0.132292	0.203457	0.516968	-0.54 - 0.27
		Early adolescence (twin)	1.28186	0.217903	1.32009e-07	0.85 - 1.72	*
		ADHD	-0.000420477	0.125609	0.99733	-0.25 - 0.25
		anorexia	0.0148598	0.132222	0.910573	-0.25 - 0.27
		anxiety	-0.278838	0.136876	0.0419383	-0.55 - -0.01
		ASD	-0.00474581	0.131211	0.971157	-0.26 - 0.25
		BIP	0.275973	0.135212	0.0415361	0.01 - 0.54
		BMI	0.345858	0.136126	0.0113549	0.08 - 0.61	*
		depression	0.0185361	0.162285	0.909131	-0.30 - 0.34
		EA3	-0.400407	0.149413	0.00747247	-0.69 - -0.11	*
		height	-0.0155132	0.125418	0.901577	-0.26 - 0.23
		income	-0.117001	0.139054	0.400343	-0.39 - 0.16
		insomnia	-0.191348	0.130744	0.143665	-0.45 - 0.07
		IQ	0.0360217	0.145188	0.804125	-0.25 - 0.32
		irritability	0.113863	0.154954	0.462554	-0.19 - 0.42
		MDD	0.39781	0.148092	0.0074035	0.11 - 0.69	*
		mood	0.0642791	0.194553	0.741248	-0.32 - 0.45
		neuroticism	-0.0124267	0.205957	0.95191	-0.42 - 0.39
		OCD	-0.148471	0.123889	0.230955	-0.39 - 0.09
		PTSD	0.214652	0.130836	0.101463	-0.04 - 0.47
		risk	0.293584	0.125488	0.0194552	0.05 - 0.54
		SCZ	-0.0707077	0.139802	0.613177	-0.35 - 0.20
		SWB	0.282925	0.131657	0.0319153	0.02 - 0.54
		PC1	-0.251416	0.132763	0.0588923	-0.51 - 0.01
		PC2	-0.0225932	0.126992	0.858832	-0.27 - 0.23
		PC3	-0.256162	0.122257	0.0363184	-0.50 - -0.02
		PC4	-0.11797	0.126251	0.350394	-0.37 - 0.13
		PC5	-0.0916534	0.127345	0.471951	-0.34 - 0.16
		PC6	-0.0752266	0.127174	0.554369	-0.32 - 0.17
		PC7	-0.125953	0.127081	0.321988	-0.38 - 0.12
		PC8	-0.027001	0.129395	0.834787	-0.28 - 0.23
		PC9	-0.0857474	0.121434	0.480209	-0.32 - 0.15
		PC10	0.0716228	0.126543	0.571567	-0.18 - 0.32
		cohort	-0.519546	0.135772	0.000154266	-0.79 - -0.25
		sex	-0.746299	0.129833	1.42477e-08	-1.00 - -0.49
		batch	0.232732	0.127059	0.0674087	-0.02 - 0.48

### Sheet: Table 6. Broad depression
Table S6. Sensitivity analysis with only 'Broad depression' phenotype
All internalising polygenic scores were removed, and only the 'broad depression' polygenic score derived from a GWAS of UK Biobank participants was included (Howard et al., 2019). The pattern of results were the same, and the polygenic score for ASD remained the the only polygenic score independently associated with self-reported childhood trauma.
Genetic multivariable
		estimate	standard error	p-value	95% CIs
Childhood trauma	ADHD	-0.0696762	0.159876	0.663061	-0.38 - 0.24
	anorexia	-0.0393496	0.158334	0.803784	-0.35 - 0.27
	ASD	0.690814	0.157428	1.26468e-05	0.38 - 1.00	*
	BIP	0.167845	0.163841	0.305793	-0.15 - 0.49
	BMI	0.528119	0.161466	0.00111281	0.21 - 0.85	*
	EA3	-0.203349	0.182003	0.264067	-0.56 - 0.15
	height	-0.0237226	0.165256	0.885905	-0.35 - 0.30
	income	-0.365246	0.171425	0.0334471	-0.70 - -0.03
	IQ	0.168737	0.176747	0.339983	-0.18 - 0.52
	Broad depression	0.0938982	0.165505	0.570667	-0.23 - 0.42
	OCD	-0.00250458	0.160411	0.987547	-0.32 - 0.31
	PTSD	0.293282	0.152575	0.0547356	-0.01 - 0.59
	risky behaviours	0.310221	0.170529	0.0692242	-0.02 - 0.64	*
	SCZ	0.501176	0.164311	0.00240335	0.18 - 0.82
	PC1	0.048086	0.157017	0.759471	-0.26 - 0.36
	PC2	-0.0315069	0.158234	0.842212	-0.34 - 0.28
	PC3	0.138187	0.155057	0.373026	-0.17 - 0.44
	PC4	-0.196648	0.157181	0.211253	-0.51 - 0.11
	PC5	-0.239336	0.154204	0.120906	-0.54 - 0.06
	PC6	-0.00789562	0.156305	0.959724	-0.31 - 0.30
	PC7	0.209978	0.15792	0.184044	-0.10 - 0.52
	PC8	-0.152859	0.156753	0.329751	-0.46 - 0.15
	PC9	0.0707693	0.155835	0.649839	-0.24 - 0.38
	PC10	0.0387457	0.158845	0.807361	-0.27 - 0.35
	cohort	-0.125998	0.154727	0.415629	-0.43 - 0.18
	sex	-0.121622	0.155944	0.435636	-0.43 - 0.18
	batch	-0.00182843	0.153637	0.990506	-0.30 - 0.30
Joint environmental and genetic multivariable
		estimate	standard error	p-value	95% CIs
Childhood trauma	Pre-school (parent)	0.330517	0.192953	0.0881342	-0.05 - 0.71
	Middle childhood (parent)	0.970205	0.218969	1.77848e-05	0.54 - 1.40	*
	Middle childhood (twin)	0.472295	0.280708	0.0980518	-0.09 - 1.03
	Early adolescence (parent)	0.0605557	0.235513	0.797533	-0.41 - 0.53
	Early adolescence (twin)	2.22718	0.203516	0	1.83 - 2.63	*
	ADHD	-0.0619874	0.150324	0.680151	-0.36 - 0.23
	anorexia	-0.0991198	0.152686	0.51644	-0.40 - 0.20
	ASD	0.536164	0.150875	0.000402003	0.24 - 0.83	*
	BIP	0.107896	0.157462	0.493352	-0.20 - 0.42
	BMI	0.251835	0.159983	0.116119	-0.06 - 0.57
	EA3	0.0800961	0.175925	0.649007	-0.27 - 0.43
	height	-0.0193081	0.155269	0.901075	-0.32 - 0.29
	income	-0.214106	0.167851	0.202734	-0.54 - 0.12
	IQ	0.217935	0.171645	0.204657	-0.12 - 0.55
	Broad depression	0.0329419	0.157486	0.834379	-0.28 - 0.34
	OCD	0.0381146	0.15592	0.806984	-0.27 - 0.34
	PTSD	0.166569	0.143273	0.245117	-0.11 - 0.45
	risky behaviours	0.344285	0.157197	0.0290129	0.04 - 0.65
	SCZ	0.330067	0.161029	0.0406713	0.01 - 0.65
	PC1	0.0353875	0.148551	0.811755	-0.26 - 0.33
	PC2	0.0498188	0.150352	0.740455	-0.25 - 0.34
	PC3	0.156054	0.150998	0.301746	-0.14 - 0.45
	PC4	-0.18529	0.153203	0.227037	-0.49 - 0.12
	PC5	-0.211325	0.146228	0.148683	-0.50 - 0.08
	PC6	-0.0774891	0.150386	0.606531	-0.37 - 0.22
	PC7	0.187176	0.15318	0.222293	-0.11 - 0.49
	PC8	-0.192473	0.15203	0.206014	-0.49 - 0.11
	PC9	0.0633825	0.150852	0.674503	-0.23 - 0.36
	PC10	0.0245598	0.155448	0.874533	-0.28 - 0.33
	cohort	-0.153502	0.156548	0.327324	-0.46 - 0.15
	sex	-0.515607	0.154367	0.000891581	-0.82 - -0.21
	batch	0.082073	0.147989	0.579298	-0.21 - 0.37
